# Genetically Proxied IL-6 Receptor Blockade and Cancer Risk: A Multi-Ancestry Drug-Target Mendelian Randomization Study of Hepatocellular Carcinoma and Colorectal Cancer

**DOI:** 10.64898/2026.06.21.26356179

**Authors:** Muhammad Muneeb Ahmad Ranjha, Hamna Munir, Muhammad Saleem, Muzamil Farooq

**Affiliations:** Department of Medicine, King Edward Medical University, Lahore, Pakistan; Department of Computer Science, COMSATS University Islamabad, Lahore Campus, Pakistan; Medical Faculty, Nangarhar University, Jalalabad, Afghanistan

**Keywords:** Mendelian randomization, interleukin-6, tocilizumab, hepatocellular carcinoma, colorectal cancer, pQTL

## Abstract

Interleukin-6 (IL-6) signaling drives chronic inflammation and is therapeutically targeted by tocilizumab. Whether genetically proxied IL-6 receptor blockade causally influences hepatocellular carcinoma (HCC) or colorectal cancer (CRC) risk remains unclear. We conducted a two-sample drug-target Mendelian randomization study using rs2228145 (IL6R Asp358Ala) as the primary instrument for receptor blockade, analyzed as an independent single-instrument Wald ratio across four genome-wide association studies spanning European and East Asian ancestries, kept separate from ligand-level variants given their distinct mechanisms. Genetically proxied IL6R blockade showed no causal association with CRC risk in European (OR 0.953, 95% CI 0.884-1.028) or East Asian populations (OR 1.005, 95% CI 0.930-1.085), nor with HCC risk in East Asian (OR 1.011, 95% CI 0.873-1.171) or European populations (OR 1.079, 95% CI 0.797-1.462; 32% power). A secondary, exploratory analysis of rs1800795 (IL6 promoter) showed no association with European CRC risk (OR 1.028, 95% CI 0.912-1.159); this variant could not be validly assessed for HCC in either cohort. CRC analyses were well powered (≥99% at OR 1.2); HCC analyses were underpowered for modest effects, particularly in the European cohort (32% power). These findings do not support a substantial causal effect of IL6R blockade on HCC or CRC risk but cannot exclude modest effects for HCC.
