## Supplementary Table S1 to S4 for "Genetically Proxied IL-6 Receptor Blockade and Cancer Risk: A Multi-Ancestry Drug-Target Mendelian Randomization Study of Hepatocellular Carcinoma and Colorectal Cancer"

### Sheet: S1 – Pairwise LD
Supplementary Table S1. Pairwise Linkage Disequilibrium Among IL6R-Locus Candidate Instruments.
SNP 1	SNP 2	R²	D'	P-value	Status
rs2228145	rs4129267	1	1	<0.0001	Excluded — perfect LD
rs2228145	rs7529229	0.979	0.989	<0.0001	Excluded — near-perfect LD
rs4129267	rs7529229	0.979	0.989	<0.0001	Excluded — near-perfect LD
CEU+JPT combined reference panel, 1000 Genomes Phase 3. Assessed using LDlink (ldlink.nci.nih.gov; Machiela & Chanock 2015). R², squared correlation coefficient; D', normalized disequilibrium coefficient. rs1800795 (IL6, chromosome 7) is not included because it resides on a different chromosome from the IL6R-locus candidates (chromosome 1); linkage disequilibrium is not a meaningful concept betwe…

### Sheet: S2 – Power Calculations
Supplementary Table S2. Post Hoc Statistical Power Estimates for All Five Analyses.
Cohort	Exposure / Instrument	Cases (N)	R²	Power (OR=1.1)	Power (OR=1.2)	Power (OR=1.3)	Power (OR=1.5)
CRC European	IL6R blockade (rs2228145)	19948	0.0998	74.4%	99.9%	100%	100%
CRC East Asian (BBJ)	IL6R blockade (rs2228145)	7062	0.0998	70.0%	99.7%	100%	100%
HCC East Asian (BBJ)	IL6R blockade (rs2228145)	1866	0.0998	25.3%	69.7%	94.6%	100%
HCC European (FinnGen)	IL6R blockade (rs2228145)	674	0.0998	12.2%	32.1%	57.5%	91.3%
CRC European	IL6 ligand (rs1800795) — secondary	19948	0.0407	38.6%	89.1%	99.6%	100%
Power calculated using mRnd binary outcome calculator for two-sample MR with binary outcomes (cnsgenomics.com/shiny/mRnd/; Burgess 2014). R² for each analysis uses the individual instrument's variance explained: R²=0.0998 for rs2228145 (IL6R locus); R²=0.0407 for rs1800795 (IL6 locus). No analysis in this study pools the two instruments. The secondary rs1800795 analysis was restricted to European…

### Sheet: S3 – Instrument Metrics
Supplementary Table S3. Genetic Instrument Characteristics (Raw Metrics).
SNP	Gene Locus	Role	Chr	Position (GRCh37)	Effect Allele	Other Allele	EAF	Beta (SD/allele)	SE	P-value	F-statistic	R²
rs2228145	IL6R	Primary	1	154426264	C	A	0.56	0.45	0.041	2.1e-28	120.464	0.09979
rs1800795	IL6	Secondary	7	22766645	C	G	0.41	0.29	0.051	1.9e-09	32.334	0.04069
Beta coefficients represent the standard deviation change in circulating IL-6 protein levels per effect allele, derived from the UK Biobank Pharma Proteomics Project (UKB-PPP; Sun et al. 2023 Nature; N=54,306). F-statistic = beta²/SE². R² = 2×beta²×EAF×(1−EAF). rs4129267 and rs7529229 were excluded following pairwise LD analysis (see Supplementary Table S1). These values are the original, unmodif…

### Sheet: S4 – Master MR Estimates
Supplementary Table S4. Master Mendelian Randomization Estimates (All Analyses, Raw Output).
IMPORTANT: All estimates in this table are single-instrument Wald ratios. rs2228145 and rs1800795 were analyzed as separate, mechanistically distinct exposures and were never pooled. No IVW, MR-Egger, weighted median, or heterogeneity analyses were performed. A previous version of this file contained two-SNP IVW estimates (OR=0.974 for CRC European); those values are superseded by this corrected …
Outcome	Exposure	Instrument (SNP)	Cohort	Ancestry	Method	N SNPs	Beta (log OR)	SE	P-value	OR	95% CI
CRC	IL6R blockade	rs2228145	European	European	Wald ratio	1	-0.047897	0.0382	0.2109	0.953	0.884–1.028
CRC	IL6R blockade	rs2228145	East Asian (BBJ)	East Asian	Wald ratio	1	0.004796	0.039229	0.9027	1.005	0.930–1.085
HCC	IL6R blockade	rs2228145	East Asian (BBJ)	East Asian	Wald ratio	1	0.011309	0.074938	0.8799	1.011	0.873–1.171
HCC	IL6R blockade	rs2228145	European (FinnGen)	European	Wald ratio	1	0.076171	0.154846	0.6228	1.079	0.797–1.462
CRC	IL6 ligand (exploratory)	rs1800795	European	European	Wald ratio	1	0.027615	0.06066	0.649	1.028	0.912–1.159
Beta = log(OR). SE = standard error of beta. OR = exp(beta). 95% CI computed as exp(beta ± 1.96×SE). P-values computed from two-sided z-test (z = beta/SE). rs1800795 could not be assessed against HCC in either ancestry (removed during FinnGen harmonization; near-monomorphic in BBJ) or against CRC in East Asian ancestry (near-monomorphic EAF≈0.0002 in BBJ). Full harmonized datasets and R code arch…
