## Supplementary Table S7 for "Genetically Proxied IL-6 Receptor Blockade and Cancer Risk: A Multi-Ancestry Drug-Target Mendelian Randomization Study of Hepatocellular Carcinoma and Colorectal Cancer"

### Sheet: rs2228145 associations
GWAS Catalog associations for rs2228145 (IL6R, primary instrument) (p < 5x10-8), retrieved from ebi.ac.uk/gwas
DISEASE/TRAIT	MAPPED_TRAIT	P-VALUE	OR or BETA	95% CI (TEXT)	FIRST AUTHOR	DATE	JOURNAL	PUBMEDID	STUDY ACCESSION
Atopic dermatitis	atopic eczema	5E-10	1.08	[1.05-1.11]	Paternoster L	2015-10-19	Nat Genet	26482879	GCST003184
Allergic disease (asthma, hay fever or eczema)	allergic disease	4E-13	1.038	[1.03-1.05]	Ferreira MA	2017-10-30	Nat Genet	29083406	GCST005038
White blood cell count	leukocyte quantity	4E-10	0.01670492	[0.011-0.022] unit increase	Wojcik GL	2019-06-19	Nature	31217584	GCST008049
C-reactive protein levels	C-reactive protein measurement	9E-34	0.1091864	[0.092-0.127] unit decrease	Wojcik GL	2019-06-19	Nature	31217584	GCST008055
Blood protein levels	blood protein amount	8E-450	0.9926965	[0.96-1.03] unit decrease	Emilsson V	2018-08-02	Science	30072576	GCST006585
Blood protein levels	blood protein amount	8E-427	0.97291636	[0.94-1.01] unit decrease	Emilsson V	2018-08-02	Science	30072576	GCST006585
Rheumatoid arthritis	rheumatoid arthritis	5E-6	0.07194	[0.041-0.103] unit increase	Laufer VA	2018-11-13	Hum Mol Genet	30423114	GCST006959
Rheumatoid arthritis	rheumatoid arthritis	3E-9	0.0792409	[0.053-0.105] unit increase	Laufer VA	2018-11-13	Hum Mol Genet	30423114	GCST006959
Eczema	Eczematoid dermatitis	1E-15			Kichaev G	2018-12-27	Am J Hum Genet	30595370	GCST007075
Allergic disease (asthma, hay fever or eczema)	asthma, Eczematoid dermatitis, allergic rhinitis	1E-12	1.04	[1.03-1.051]	Johansson A	2019-07-30	Hum Mol Genet	31361310	GCST009716
Hay fever and/or eczema	Eczematoid dermatitis, allergic rhinitis	7E-13	1.044	[1.032-1.056]	Johansson A	2019-07-30	Hum Mol Genet	31361310	GCST009717
Cerebrospinal fluid biomarker levels	cerebrospinal fluid composition attribute	7E-29			Sasayama D	2016-11-26	Hum Mol Genet	28031287	GCST004000
Rheumatoid arthritis	rheumatoid arthritis	5E-6	1.07	[1.04-1.10]	Okada Y	2013-12-25	Nature	24390342	GCST002318
Rheumatoid arthritis	rheumatoid arthritis	4E-9	1.08	[1.05-1.10]	Okada Y	2013-12-25	Nature	24390342	GCST002318
Rheumatoid arthritis (ACPA-positive)	rheumatoid arthritis	1E-7	1.0869565	[1.05-1.12]	Kim K	2014-02-14	Ann Rheum Dis	24532676	GCST006048
Interleukin-6 levels	interleukin-6 measurement	7E-62	0.156	unit decrease	Folkersen L	2020-10-16	Nat Metab	33067605	GCST90012005
MANSC domain-containing protein 4 protein levels (SomaScan ID:4139-71)	level of MANSC domain-containing protein 4 in blood serum	3E-43	1.123891	[0.97-1.28] unit increase	Kuliesius J	2025-08-29	Commun Biol	40883583	GCST90441060
Respiratory disease (confirmatory factor analysis Factor 11)	respiratory system disorder	7E-11			Carey CE	2024-07-04	Nat Hum Behav	38965376	GCST90309345
Interleukin-6 receptor subunit alpha (analyte X4139.71) levels	protein measurement	1E-346	0.8864	[0.85-0.92] unit increase	Western D	2024-11-11	Nat Genet	39528825	GCST90425952
Interleukin-6 receptor subunit alpha (analyte X8092.29) levels	protein measurement	2E-314	0.8592	[0.82-0.9] unit increase	Western D	2024-11-11	Nat Genet	39528825	GCST90427260
Interleukin-6 (analyte X4673.13) levels	protein measurement	1E-12	0.1794	[0.13-0.23] unit increase	Western D	2024-11-11	Nat Genet	39528825	GCST90426090
CFB protein levels	complement factor B measurement	2E-12	0.03767678	[0.026-0.049] unit decrease	Loya H	2025-01-09	Nat Genet	39789286	GCST90468723
Total bilirubin levels	bilirubin measurement	6E-16	0.0145	[0.011-0.018] unit decrease	Jee YH	2025-05-28	Nat Commun	40436827	GCST90662900
Iron status biomarkers (iron levels)	serum iron amount	8E-11	0.026	[0.018-0.034] SD increase	Bell S	2021-02-03	Commun Biol	33536631	GCST011367
Monocyte percentage of white cells	monocyte percentage of leukocytes	3E-19	0.020079639	[0.016-0.024] unit increase	Vuckovic D	2020-09-01	Cell	32888494	GCST90002394
Interleukin-6 receptor subunit alpha levels	obsolete_interleukin-6 receptor subunit alpha measurement	1E-4164	1.135	[1.12-1.15] unit decrease	Pietzner M	2021-11-12	Science	34648354	GCST90248076
C-reactive protein levels	C-reactive protein measurement	2E-15	0.108	[0.081-0.135] unit increase	Pietzner M	2021-11-12	Science	34648354	GCST90247165
Interleukin-6 receptor subunit alpha level in Chronic kidney disease with hypertension and no diabetes (4139_71)	interleukin 6 receptor subunit alpha measurement	2E-77	1.44	[1.28-1.6] unit increase	Surapaneni A	2022-07-21	Kidney Int	35870639	GCST90237561
Interleukin-6 receptor subunit alpha level in Chronic kidney disease with hypertension and no diabetes (8092_29)	level of interleukin-6 receptor subunit alpha in blood serum	2E-79	1.45	[1.29-1.61] unit increase	Surapaneni A	2022-07-21	Kidney Int	35870639	GCST90238816
Interleukin-6 receptor subunit alpha level in Chronic kidney disease with hypertension and no diabetes (15602_43)	level of interleukin-6 receptor subunit alpha in blood serum	8E-75	1.45	[1.29-1.61] unit increase	Surapaneni A	2022-07-21	Kidney Int	35870639	GCST90234458
Interleukin-6 levels	interleukin-6 measurement	2E-45	0.168	[0.14-0.19] unit decrease	Zhao JH	2023-08-10	Nat Immunol	37563310	GCST90274815
IL6R protein levels	obsolete_interleukin-6 receptor subunit alpha measurement	1E-106	1.127	[1.05-1.2] unit increase	Kalnapenkis A	2024-04-02	Sci Rep	38565889	GCST90277669
Venous thromboembolism or fibrinogen levels (pleiotropy)	venous thromboembolism, circulating fibrinogen levels	2E-37			Temprano-Sagrera G	2022-03-14	J Thromb Haemost	35285134	GCST90129539
Low-density lipoprotein levels (MTAG)	low density lipoprotein cholesterol measurement	1E-35	0.017566	[0.015-0.02] unit increase	Koskeridis F	2022-11-14	Nat Commun	36376304	GCST90179148
OSMR protein levels	oncostatin-M-specific receptor subunit beta measurement	4E-18	0.040777046	[0.031-0.051] unit decrease	Loya H	2025-01-09	Nat Genet	39789286	GCST90470132

### Sheet: rs1800795 associations
GWAS Catalog associations for rs1800795 (IL6, secondary instrument) (p < 5x10-8), retrieved from ebi.ac.uk/gwas
DISEASE/TRAIT	MAPPED_TRAIT	P-VALUE	OR or BETA	95% CI (TEXT)	FIRST AUTHOR	DATE	JOURNAL	PUBMEDID	STUDY ACCESSION
Pulse pressure	pulse pressure measurement	2E-25	0.1818	[0.15-0.22] unit decrease	Evangelou E	2018-09-17	Nat Genet	30224653	GCST006629
Cerebrospinal fluid clusterin levels in APOEe4- carriers	cerebrospinal fluid clusterin level	7E-8	0.375	[NR] unit increase	Deming Y	2015-09-25	Neurobiol Aging	26545630	GCST003137
Systolic blood pressure	systolic blood pressure	5E-11	0.191	[0.13-0.25] unit decrease	Keaton JM	2024-04-30	Nat Genet	38689001	GCST90310294
Pulse pressure	pulse pressure measurement	2E-19	0.1812	[0.14-0.22] unit decrease	Keaton JM	2024-04-30	Nat Genet	38689001	GCST90310296
Pulse pressure	pulse pressure measurement	7E-12	0.1734	[0.12-0.22] unit increase	Plotnikov D	2022-06-01	Invest Ophthalmol Vis Sci	35762941	GCST90132905
